# Prolonged survival of a patient with active MDR-TB HIV co-morbidity: Insights from a Mycobacterium tuberculosis strain with a unique genomic deletion

**DOI:** 10.1101/2023.08.28.23294468

**Authors:** Mor Rubinstein, Andrei Makhon, Yelena Losev, Gal Zizelski Valenci, Yair E. Gatt, Hanah Margalit, Ephraim Fass, Ina Kutikov, Omer Murik, David A. Zeevi, Michal Savyon, Luba Tau, Hasia Kaidar Shwartz, Zeev Dveyrin, Efrat Rorman, Israel Nissan

## Abstract

Coinfection of HIV and multidrug-resistant tuberculosis (MDR-TB) presents significant challenges in terms of the treatment and prognosis of tuberculosis, leading to complexities in managing the disease and impacting the overall outcome for TB patients. This study presents a remarkable case of a patient with MDR-TB and HIV coinfection who survived for over eight years, despite poor treatment adherence and comorbidities. Whole genome sequencing (WGS) of the infecting *Mycobacterium tuberculosis* (*Mtb*) strain revealed a unique genomic deletion, spanning 18 genes, including key genes involved in hypoxia response, intracellular survival, immunodominant antigens and dormancy. This deletion, that we have called “Del-X”, potentially exerts a profound influence on the bacterial physiology and its virulence. Only few similar deletions were detected in other non-related *Mtb* genomes worldwide. *In vivo* evolution analysis identified drug resistance and metabolic adaptation mutations and their temporal dynamics during the patient’s treatment course.
