## Supplementary material for "Prolonged survival of a patient with active MDR-TB HIV co-morbidity: Insights from a Mycobacterium tuberculosis strain with a unique genomic deletion": Supp_Table_S1

### Sheet: DST DATA
Sampling date	Isoniazid	Ethambutol	Rifampicin	Pyrazinamide	Streptomycin	Ciprofloxacin	Ofloxacin	Moxifloxacin	Levofloxacin	Clofazimine	Cycloserine	Ethionamide	Clarithromycin	Capreomycin	Amikacin	Linezolide
Oct-2010	R	RR4	R	R	R	S	S			RR4	S	RR4	S	B	S
Dec-2010	R	RR4	R	R	R	S	S			RR4	S	RR4	S	B	S
Jan-2011		RR4				S	S			B	S	RR4	S	B	B
Jul-2013	R	RR4	R	R	R	S	S			S	S	RR4	S	B	S
Jun-2014	R	RR4	R	R	R	S	S			B	S	RR4	B	B	S
Jan-2016	R	RR4	R	R	R	S	S			B	S	RR4	S	B	S
Feb-2016		RR4				S	S			B	S	RR4	S	B	S
May-2016		RR4				RR4	RR4			S	S	RR4	S	B	B
Aug-2016		RR4				R	R			B	S	RR4	S	B	S
Jul-2017	R	RR4	R	R	R	R	R			B	S	RR4	RR4	RR4	S
Sep-2017	R	R/RR4	R	R	R	R	R			B	S	RR4	S	B	S
Nov-2017		RR4		R		R	R			B	S	RR4	S	B	S
Feb-2019	R	R	RR4	R	R	S	S			B	S	RR4	S	B	S
