## Supplementary material for "Prolonged survival of a patient with active MDR-TB HIV co-morbidity: Insights from a Mycobacterium tuberculosis strain with a unique genomic deletion": Supp_Table_S2

### Sheet: Genomic_resistance
Mutation											WHO resistance mutation confidence grade															Mutation exists in Mr. X's isolate
Genome Position	Type	Ref	Allele	Substitution	Gene ID	Gene Name	Product	Gene Position	Codon Number	WHO Resistance Mutations Catalouge Version	INH	EMB	RIF	PZA	STM	AMI	BDQ	CAP	CFZ	DLM	ETH	KAN	LEV	MXF	LZD	Mr.X 10-10	Mr.X 10b-10	Mr.X 01-11	Mr.X 07-13	Mr.X 06-14	Mr.X 01-16	Mr.X 05-16	Mr.X 08-16	Mr.X 07-17	Mr.X 11-17	Mr.X 02-19
2155168	SNP	C	G	Ser315Thr (agc/aCc)	Rv1908c	katG	catalase-peroxidase	944	315	WHO-UCN-GTB-PCI-2021.7	1) Assoc w R															V	V	V	V	V	V	V	V	V	V	V
2155109	SNP	T	C	Ile335Val (atc/Gtc)	Rv1908c	katG	catalase-peroxidase	1003	335	WHO-UCN-GTB-PCI-2021.7	3) Uncertain significance															V	V	V	V	V	V	V	V	V	V	V
1406760	Ins	T	TG	Glu194frameshift	Rv1258c	Rv1258c	multidrug-efflux transporter	580	194		3) Unfamiliar mutation			3) Unfamiliar mutation	3) Unfamiliar mutation											V	V	V	V	V	V	V	V	V	V	V
2154724	SNP	C	A	Arg463Leu (cgg/cTg)	Rv1908c	katG	catalase-peroxidase	1388	463	WHO-UCN-GTB-PCI-2021.7	5) Not assoc w R															V	V	V	V	V	V	V	V	V	V	V
4248003	SNP	A	G	Gln497Arg (cag/cGg)	Rv3795	embB	arabinosyltransferase B	1490	497	WHO-UCN-GTB-PCI-2021.7		1) Assoc w R														V	V	V	V	V	V	V	V	V	V	V
4234960	SNP	A	C	Ile61Leu (atc/Ctc)	Rv3788	Rv3788	hypothetical protein	181	61			3) Unfamiliar mutation														V	V	V	V	V	V	V	V	V	V	V
761155	SNP	C	T	Ser450Leu (tcg/tTg)	Rv0667	rpoB	DNA-directed RNA polymerase subunit beta	1349	450	WHO-UCN-GTB-PCI-2021.7			1) Assoc w R													V	V	V	V	V	V	V	V	V	V	V
764822	SNP	G	A	Asp485Asn (gat/Aat)	Rv0668	rpoC	DNA-directed RNA polymerase subunit beta'	1453	485				3) Unfamiliar mutation													V	V	V	V	V	V	V	V	V	V	V
2288681	Del	ATGCGGGCGTTGATCATCGTCGACGTGCAGAACGACTTCTGCGAGGGTGGCTCGCTGGCGGTAACCGGTGGCGCCGCGCTGGCCCGCGCCATCAGCGACTACCTGGCCGAAGCGGCGGACTACCATCACGTCGTGGCAACCAAGGACTTCCACATCGACCCGGGTGACCACTTCTCCGGCACACCGGACTATTCCTCGTCGTGGCCACCGCATTGCGTCAGCGGTACTCCCGGCGCGGACTTCCATCCCAGTCTGGACACGTCGGCAATCGAGGCGGTGTTCTACAAGGGTGCCTACACCGGAGCGTACAGCGGCTTCGAAGGAGTCGACGAGAACGGCACGCCACTGCTGAATTGGCTGCGGCAACGCGGCGTCGATGAGGTCGATGTGGTCGGTATT…	gap	deletion of the gene	Rv2043c	pncA	pyrazinamidase/nicotinamidase PncA	1 to 561	1 to 187					3) Unfamiliar mutation												V	V	V	V	V	V	V	V	V	V	V
2167926	SNP	A	G	Leu896Ser (ttg/tCg)	Rv1918c	PPE35	PPE family protein PPE35	2687	896	WHO-UCN-GTB-PCI-2021.7				5) Not assoc w R												V	V	V	V	V	V	V	V	V	V	V
3612813	SNP	T	C	Thr102Ala (acg/Gcg)	Rv3236c	Rv3236c	integral membrane transport protein	304	102	WHO-UCN-GTB-PCI-2021.7				5) Not assoc w R												V	V	V	V	V	V	V	V	V	V	V
781687	SNP	A	G	Lys43Arg (aag/aGg)	Rv0682	rpsL	30S ribosomal protein S12	128	43	WHO-UCN-GTB-PCI-2021.7					1) Assoc w R											V	V	V	V	V	V	V	V	V	V	V
4338326	SNP	C	T	Ala66Thr (gcc/Acc)	Rv3862c	whiB6	transcriptional regulator WhiB6	196	66	WHO-UCN-GTB-PCI-2021.7					3) Uncertain significance	3) Uncertain significance		3) Uncertain significance								V	V	V	V	V	V	V	V	V	V	V
4338732	SNP	G	A	-211C>T	Rv3862c_upstream	whiB6_upstream		-211	Not in coding region						3) Unfamiliar mutation	3) Unfamiliar mutation		3) Unfamiliar mutation								V	V	V	V	V	V	V	V	V	V	V
1471659	SNP	C	T	-187C>T	Rvnr01_upstream	rrs_upstream		-187	Not in coding region	WHO-UCN-GTB-PCI-2021.7					5) Not assoc w R	5) Not assoc w R		5) Not assoc w R				5) Not assoc w R			5) Not assoc w R	V	V	V	V	V	V	V	V	V	V	V
4338596	Del	C	-	-75Gdeletion	Rv3862c_upstream	whiB6_upstream		-75	Not in coding region	WHO-UCN-GTB-PCI-2021.7					5) Not assoc w R	5) Not assoc w R		5) Not assoc w R								V	V	V	V	V	V	V	V	V	V	V
781395	SNP	T	C	-165T>C	Rv0682_upstream	rpsL_upstream		-165	Not in coding region	WHO-UCN-GTB-PCI-2021.7					5) Not assoc w R											V	V	V	V	V	V	V	V	V	V	V
4407927	SNP	T	G	Glu92Asp (gaa/gaC)	Rv3919c	gid	rRNA small subunit methyltransferase G	276	92	WHO-UCN-GTB-PCI-2021.7					5) Not assoc w R											V	V	V	V	V	V	V	V	V	V	V
3473996	Ins	G	GA	-11G>GA	Rv3106_upstream	fprA_upstream		-11	Not in coding region							3) Unfamiliar mutation		3) Unfamiliar mutation								V	V	V	V	V	V	V	V	V	V	V
4267647	SNP	T	C	Asp397Gly (gac/gGc)	Rv3805c	aftB	terminal beta-(1->2)-arabinofuranosyltransferase	1190	397	WHO-UCN-GTB-PCI-2021.7						5) Not assoc w R		5) Not assoc w R								V	V	V	V	V	V	V	V	V	V	V
775639	SNP	T	C	Ile948Val (att/Gtt)	Rv0676c	mmpL5	transmembrane transport protein MmpL5	2842	948	WHO-UCN-GTB-PCI-2021.7							5) Not assoc w R		5) Not assoc w R							V	V	V	V	V	V	V	V	V	V	V
776100	SNP	G	A	Thr794Ile (acc/aTc)	Rv0676c	mmpL5	transmembrane transport protein MmpL5	2381	794	WHO-UCN-GTB-PCI-2021.7							5) Not assoc w R		5) Not assoc w R							V	V	V	V	V	V	V	V	V	V	V
2223293	SNP	T	C	-129A>G	Rv1979c_upstream	Rv1979c_upstream		-129	Not in coding region	WHO-UCN-GTB-PCI-2021.7							5) Not assoc w R		5) Not assoc w R							V	V	V	V	V	V	V	V	V	V	V
1302917	Ins	G	GA	-14G>GA	Rv1173_upstream	fbiC_upstream		-14	Not in coding region											3) Unfamiliar mutation						V	V	V	V	V	V	V	V	V	V	V
4326369	Del	A	-	Tyr369frameshift	Rv3854c	ethA	monooxygenase EthA	1105	369	WHO-UCN-GTB-PCI-2021.7											2) Assoc w R - Interim					V		V	V	V	V		V	V	V
4326570	SNP	A	C	Phe302Val (ttc/Gtc)	Rv3854c	ethA	monooxygenase EthA	904	302	WHO-UCN-GTB-PCI-2021.7											3) Uncertain significance											V				V
4326474	SNP	G	C	Pro334Ala (ccg/Gcg)	Rv3854c	ethA	monooxygenase EthA	1000	334	WHO-UCN-GTB-PCI-2021.7											3) Uncertain significance					V	V	V	V	V	V	V	V	V	V	V
7570	SNP	C	T	Ala90Val (gcg/gTg)	Rv0006	gyrA	DNA gyrase subunit A	269	90	WHO-UCN-GTB-PCI-2021.7													1) Assoc w R	1) Assoc w R									V	V	V
7362	SNP	G	C	Glu21Gln (gag/Cag)	Rv0006	gyrA	DNA gyrase subunit A	61	21	WHO-UCN-GTB-PCI-2021.7													5) Not assoc w R	5) Not assoc w R		V	V	V	V	V	V	V	V	V	V	V
7585	SNP	G	C	Ser95Thr (agc/aCc)	Rv0006	gyrA	DNA gyrase subunit A	284	95	WHO-UCN-GTB-PCI-2021.7													5) Not assoc w R	5) Not assoc w R		V	V	V	V	V	V	V	V	V	V	V
9304	SNP	G	A	Gly668Asp (ggc/gAc)	Rv0006	gyrA	DNA gyrase subunit A	2003	668	WHO-UCN-GTB-PCI-2021.7													5) Not assoc w R	5) Not assoc w R		V	V	V	V	V	V	V	V	V	V	V
