## Supplementary material for "Prolonged survival of a patient with active MDR-TB HIV co-morbidity: Insights from a Mycobacterium tuberculosis strain with a unique genomic deletion": Supp_Table_S3

### Sheet: Del-X genes
								UniProtKB				Selected publications
Gene ID	Gene Name	gene start	gene end	strand	GenBank record	Operon	genome_function_PATRIC	UniProtID	Function	Protein	Process	doi	Title	Main finding or main claim in the publication, regarding this gene
Rv2028c		2274569	2275408	-	NP_216554.1	HspX operon	N-Acetyl-D-glucosamine ABC transport system, ATP-binding protein	O53482_MYCTU	Probable sugar-transport ATP-binding protein ABC transporter	Universal stress protein	Induced in response to hypoxia, low levels of nitric oxide (NO), and CO	doi: 10.3389/fmicb.2015.00351	Rv2031c of Mycobacterium tuberculosis: a master regulator of Rv2028–Rv2031 (HspX) operon	Rv2028c interacts with Rv2027c, which has a kinase activity and helps in activation of DevS–DevR two component system and subsequent expression of latency associated genes. Thus Rv2028c indirectly modulates the gene expression during latency.
											found to be associated with Rv2027c (histidine kinase response regulator/DosT), which in turn is responsible for activation of Rv3132c–Rv3133c (DevS–DevR) two component system and subsequent expression of latency associated genes. So Rv2028 may be involved in regulation of dormancy.			Rv2028c is a probable antigen
											Responsible for energy coupling to the transport system	DOI: 10.1046/j.1365-2958.2003.03425.x	Genes required for mycobacterial growth defined by high density mutagenesis	knockout of this gene by transposon insertion resulted in lower frequency of the mutated clone, in an infection of mouse spleen with a pool of clones with random insertions, in comparison to its frequency when the pool is grown in vitro. Therefore it is speculated that this gene is important for in host survival.
Rv2029c	pfkB	2275405	2276424	-	NP_216545.1		1-phosphofructokinase (EC 2.7.1.56)	PFKB_MYCTU	Putative phosphofructokinase	ATP-dependent 6-phosphofructokinase isozyme 2	Induced in response to hypoxia, low levels of NO	doi: 10.3389/fmicb.2015.00351	Rv2031c of Mycobacterium tuberculosis: a master regulator of Rv2028–Rv2031 (HspX) operon	Rv2029c interacts with various enzymes that are directly involved in glycolysis; and with 2 enzymes involved in shikimate pathway (biosynthesis of aromatic amino acids).
									Catalyzes the phosphorylation of D-fructose 6-phosphate to fructose 1,6-bisphosphate by ATP, the first committing step of glycolysis
									Activity of PfkB is tenfold lower than that of PfkA		dormancy regulon-encoded protein	doi: 10.1128/IAI.01137-06	Immunogenicity of Eight Dormancy Regulon-Encoded Proteins of Mycobacterium tuberculosis in DNA-Vaccinated and Tuberculosis-Infected Mice	Can induce strong immune response
									Was identified as a high-confidence drug target.			https://doi.org/10.3390/ijms22031483; PubMed:33540748	Phosphofructokinases A and B from Mycobacterium tuberculosis Display Different Catalytic Properties and Allosteric Regulation	Mtb encodes two Pfk isoenzymes, Pfk A/Rv3010c and Pfk B/Rv2029c. While pfkB gene and protein expression are upregulated under hypoxic conditions, Pfk A levels decrease. Although the glycolytic activity of Pfk A is higher than that of Pfk B, it is markedly inhibited by an excess of both substrates, reaction products and common metabolic allosteric regulators. In contrast, Pfk B activity is not reg…
Rv2030c		2276441	2278486	-	NP_216546.1		Erythromycin esterase homolog	Y2030_MYCTU	Uncharacterized protein Rv2030c	Uncharacterized protein	nucleoside metabolic process	https://doi.org/10.1073/pnas.121172498	Regulation of the Mycobacterium tuberculosis hypoxic response gene encoding α-crystallin	induced by hypoxia
											transferase activity	doi: 10.3389/fmicb.2015.00351	Rv2031c of Mycobacterium tuberculosis: a master regulator of Rv2028–Rv2031 (HspX) operon	Rv2030c has an important role in nucleotide metabolism. It's upregulated in dormancy
											induced by hypoxia	doi: 10.1371/journal.pone.0020958	Mycobacterium tuberculosis acg Gene Is Required for Growth and Virulence In Vivo	Rv2030c is dispensable for virulence and growth.
Rv2031c	hspX (acr, protein encoded is also known as Acr1 or hsp16.3)	2278498	2278932	-	NP_216547.1		14 kDa antigen (16 kDa antigen) (HSP 16.3)	ACR_MYCTU	Protein folding chaperone	Alpha-crystallin	A member of the dormancy regulon	https://doi.org/10.1016/j.tube.2008.01.003	Identification of genes of Mycobacterium tuberculosis upregulated during anaerobic persistence by fluorescence and kanamycin resistance selection.	upregulated in an in vitro simulated condition of anaerobic persistence likely to be encountered by the pathogen in lung granulomas.
									Cells overexpressing this gene grow more slowly than wild-type cells		cellular response to hypoxia	DOI: https://doi.org/10.1128/IAI.74.2.861-868.2006	Deletion of the Mycobacterium tuberculosis α-Crystallin-Like hspX Gene Causes Increased Bacterial Growth In Vivo	Δacr mutant exhibited increased growth following infection of BALB/c mice in vivo and in both resting and activated macrophages in vitro (as measured by the number of CFU). Constitutive expression of hspX slows growth in vitro. The authors propose that hspX plays an active role in slowing the growth of M. tuberculosis in vivo immediately following infection.
											negative regulation of growth	https://doi.org/10.1099/mic.0.26789-0	Autophosphorylation of the 16 kDa and 70 kDa antigens (Hsp 16·3 and Hsp 70) of Mycobacterium tuberculosis Free	has autophosphorylation activity. Both structural and functional similarities exist between Hsp 16·3 (Acr) and α-crystallin, a eukaryotic protein which plays an important role in maintaining the transparency of the vertebrate eye, and that the functional properties of Hsp 70 from M. tuberculosis are similar to those of other bacterial members of the Hsp 70 family, particularly the E. coli homolog…
											protein folding chaperone	https://doi.org/10.1046/j.1432-1033.2002.02812.x	Functional similarities between the small heat shock proteins Mycobacterium tuberculosis HSP 16.3 and human αB-crystallin	MTB HSP 16.3 displays several characteristics of small heat shock proteins (sHsps): its expression is increased in response to stress, it protects against protein aggregation in vitro, and it contains the core ‘α-crystallin’ domain found in all sHsps. It is functionally similar to human αB-crystallin.
											response to host immune response	https://doi.org/10.1128/jb.178.15.4484-4492.1996	Stationary phase-associated protein expression in Mycobacterium tuberculosis: function of the mycobacterial alpha-crystallin homolog	HspX protein may play a role in enhancing long-term protein stability and therefore long-term survival of M. tuberculosis. It is induced in aging MTB cultures and following a shift to oxygen-limiting conditions.
											response to hypoxia	https://doi.org/10.1371/journal.pgen.1000767	Comprehensive Functional Analysis of Mycobacterium tuberculosis Toxin-Antitoxin Systems: Implications for Pathogenesis, Stress Responses, and Evolution	This paper uses hspX as a positive control for incduced expression in response to hypoxia and in IFN-γ stimulated bone marrow-derived macrophages.
											response to iron ion	DOI: 10.1073/pnas.95.16.9578	The 16-kDa alpha-crystallin (Acr) protein of Mycobacterium tuberculosis is required for growth in macrophages	a knockout strain of M. tuberculosis lacking HspX showed reduced growth in macrophages. acr transcription was shown to be strongly induced by mildly hypoxic conditions. Acr expression also was found to be induced during the course of in vitro infection of macrophages. In addition to its proposed role in maintenance of long-term viability during latent, asymptomatic infections, these results estab…
											response to nitrosative stress	https://doi.org/10.1084/jem.20030846	Transcriptional Adaptation of Mycobacterium tuberculosis within Macrophages : Insights into the Phagosomal Environment	The acr gene was expressed more strongly in activated than naive macrophages.
											interaction with host, modulation of host immune sysem	doi: 10.1128/JB.184.13.3485-3491.2002.	Hypoxic response of Mycobacterium tuberculosis studied by metabolic labeling and proteome analysis of cellular and extracellular proteins	hypoxic conditions are generally believed to be the environment encountered by the pathogen in the central part of the granuloma. hspX protein is more abundant under low-oxygen conditions.
												DOI:https://doi.org/10.1128/IAI.67.1.327-336.1999	Identification of fur, aconitase, and other proteins expressed by Mycobacterium tuberculosis under conditions of low and high concentrations of iron by combined two-dimensional gel electrophoresis and mass spectrometry	HspX protein is upregulated under conditions of high iron concentration.
												DOI:https://doi.org/10.1128/IAI.67.1.460-465.1999	Response to Reactive Nitrogen Intermediates inMycobacterium tuberculosis: Induction of the 16-Kilodalton α-Crystallin Homolog by Exposure to Nitric Oxide Donors	is induced by nitric oxide.
												https://doi.org/10.3389/fmicb.2015.00351	Rv2031c of Mycobacterium tuberculosis: a master regulator of Rv2028–Rv2031 (HspX) operon	depletion of this protein deteriorates the Mtb tolerance to anaerobiosis. known to act as a chaperone, which is supported by its interaction with dnaK and Rv2623 (universal stress protein). It was also found to be associated with different proteins having roles in metal ion binding, transcription regulation, urea catabolism, nitrate assimilation, ABC transport, and oxidoreductase activity; indica…
												doi.org/10.3389/fimmu.2017.00624	Diametric Role of the Latency-Associated Protein Acr1 of Mycobacterium tuberculosis in Modulating the Functionality of Pre- and Post-maturational Stages of Dendritic Cells	Acr1 suppresses the differentiantion of bone marrow cells into dendritic cells, but increases the activity of mature dendritic cells and their secretion of TNF-α, IL-12, IL-6, and activation of T cells. This study reveals the unprecedented role of Acr1 in distinctly modulating the function of dendritic cells at different stages of maturation.
												doi:10.1073/pnas.95.16.9578	The 16-kDa α-crystallin (Acr) protein of Mycobacterium tuberculosis is required for growth in macrophages	α-crystallin of Mycobacterium tuberculosis is the dominant protein produced by stationary phase cultures in vitro, but it is undetectable in logarithmically growing cultures.transcription was shown to be strongly induced by mildly hypoxic conditions, and during macrophages infection in vitro. important for replication during initial MTB infection.
												doi: 10.1371/journal.pone.0124134	Pro- and Anti-Inflammatory Cytokines against Rv2031 Are Elevated during Latent Tuberculosis: A Study in Cohorts of Tuberculosis Patients, Household Contacts and Community Controls in an Endemic Setting	Rv2031 (also called alpha crystallin, hspX, 16-kDa antigen), one of the most immunogenic latency antigens, is believed to play a key role in long-term viability of Mtb.
												https://doi.org/10.1111/sji.12080	IgA Response to ESAT-6/CFP-10 and Rv2031 Antigens Varies in Patients With Culture-Confirmed Pulmonary Tuberculosis, Healthy Mycobacterium tuberculosis–Infected and Non-Infected Individuals in a Tuberculosis Endemic Setting, Ethiopia	IgA antibodies against Rv2031 in blood of TB patients were significantly higher than in healthy people.
												DOI: 10.1046/j.1365-2958.2002.02779.x	Evaluation of a nutrient starvation model of Mycobacterium tuberculosis persistence by gene and protein expression profiling	protein level is increased during starvation
												doi: 10.1046/j.1365-2958.2003.03474.x	Rv3133c/dosR is a transcription factor that mediates the hypoxic response of Mycobacterium tuberculosis	DosR binds to motif sequences upstream of the acr coding region, and that binding is necessary, but not sufficient, for hypoxic gene induction. Rv3133c/DosR is the primary transcription factor to mediate the genetic response to reduced oxygen tension in MTB.
												DOI:10.3389/fimmu.2021.620622	HIV-Infected Patients Developing Tuberculosis Disease Show Early Changes in the Immune Response to Novel Mycobacterium tuberculosis Antigens	lymphocytes of HIV patients with TB respond to Rv2031c protein by inducing TNF-α, even in early stages before TB can be diagnosed (before the disease is active).
Rv2032	acg (acr-coregulated gene)	2279129	2280124	+	NP_216548.1		Dinucleotide-utilizing enzymes involved in molybdopterin and thiamine biosynthesis family 2	ACG_MYCTU	Protein has 1 cofactor binding site	Putative NAD(P)H nitroreductase	oxidoreductase activity	DOI:https://doi.org/10.1128/IAI.70.3.1518-1529.2002	Identification of a Mycobacterium tuberculosis Putative Classical Nitroreductase Gene Whose Expression Is Coregulated with That of the acr Gene within Macrophages, in Standing versus Shaking Cultures, and under Low Oxygen Conditions. Its promoter was strongly induced under low oxygen conditions.	Rv2032 is a macrophage-induced gene whose expression is coregulated with that of acr (hspX). Rv2032 belongs to an unusual superfamily of classical nitroreductases. Its promoter is strongly induced in response to low oxygen conditions
											response to host immune response	doi: 10.1128/IAI.01137-06	Immunogenicity of Eight Dormancy Regulon-Encoded Proteins of Mycobacterium tuberculosis in DNA-Vaccinated and Tuberculosis-Infected Mice	Can induce strong immune response
											response to hypoxia	doi: 10.1371/journal.pone.0020958	Mycobacterium tuberculosis acg Gene Is Required for Growth and Virulence In Vivo	Deletion of acg produced a mutant which is attenuated in both resting and activated macrophages, and did not cause tuberculosis granulomatous disease, in contrast to wildtype Mtb. Surprisingly, deletion of acg did not compromise the viability of the mutant to nitrosative and oxidative stresses in vitro and in vivo. It is an essential virulence factor for M. tuberculosis and enables it to grow and…
											macrophage-induced gene	doi: 10.1046/j.1365-2958.2003.03474.x	Rv3133c/dosR is a transcription factor that mediates the hypoxic response of Mycobacterium tuberculosis	Rv2032's induction by hypoxia requires DosR.
											A member of the dormancy regulon. Induced in response to reduced oxygen tension (hypoxia), low levels of nitric oxide (NO) and carbon monoxide (CO).
Rv2033c		2280240	2281082	-	NP_216549.1		Uncharacterized protien SCO2557	O53477_MYCTU	Uncharacterized protein	DUF3097 domain-containing protein
Rv2034		2281294	2281617	+	NP_216550.1	Rv2034-Rv2035-Rv2036 predicted operon by webTB.org, Scarlet Shell, TBDB, MicrobesOnline	Transcriptional regulator, ArsR family	HTHAR_MYCTU	Involved in the regulation of lipid metabolism and hypoxic response.	HTH-type transcriptional regulator	regulation of transcription, DNA-templated	doi: 10.1107/S2053230X16017957	Crystal structure of the toxin Msmeg_6760, the structural homolog of Mycobacterium tuberculosis Rv2035, a novel type II toxin involved in the hypoxic response	The Mycobacterium smegmatis homolog of this gene, Msmeg_6762 is an antitoxin in a toxin-antitoxin system, where the toxin is Msmeg_6760, the homolog of Rv2035.
									Positively regulates transcription of various genes, such as phoP, groEL2 and dosR.		involved in Mycobacterium tuberculosis latency during macrophage infection	doi: 10.1371/journal.pone.0036255	Characterization of a Novel ArsR-Like Regulator Encoded by Rv2034 in Mycobacterium tuberculosis	Rv2034 positively regulates the expression of the dosR gene, the key regulator that mediates hypoxic responses in M. tuberculosis. Rv2034 is a transciption regulator of the ArsR family. Generally, the ArsR transcriptional regulators in many bacterial species or archeae act as metal sensors that repress gene expression during peacetime, and release from the promoters to de-repress gene expression …
									Negatively regulates its own transcription.		potential roles in the regulation of lipid metabolism and hypoxic adaptation	doi: 10.4049/jimmunol.1201593	An unbiased genome-wide Mycobacterium tuberculosis gene expression approach to discover antigens targeted by human T cells expressed during pulmonary infection	Was identified as an antigen targeted by human T cells expressed during pulmonary infection. related to starvation/nutritional stress
											starvation/nutritional stress genes	https://doi.org/10.1371/journal.pone.0099203	Clonal Analysis of the T-Cell Response to In Vivo Expressed Mycobacterium tuberculosis Protein Rv2034, Using a CD154 Expression Based T-Cell Cloning Method	They created a clone of CD4+ T-cells specific for Rv2034 protein, which expressed the Th1 markers T-bet, IFN-γ, TNF-α, IL-2 and the cytotoxicity related markers granzyme B and CD107a.
											DNA binding	doi: 10.1016/j.vaccine.2014.05.005. Epub 2014 May 14.	The in vivo expressed Mycobacterium tuberculosis (IVE-TB) antigen Rv2034 induces CD4⁺ T-cells that protect against pulmonary infection in HLA-DR transgenic mice and guinea pigs	The Rv2034 protein was highly immunogenic in transgenic mice with human MHC recptor, and induced IFN-γ(+)/TNF(+) and IFN-γ(+) CD4(+) T-cells. These data demonstrate the potential of Rv2034 as a novel, IVE-TB antigen for future TB vaccination.
											immunogenic antigen	DOI: 10.1046/j.1365-2958.2002.02779.x	Evaluation of a nutrient starvation model of Mycobacterium tuberculosis persistence by gene and protein expression profiling	highly induced during starvation
												https://genome.cshlp.org/content/19/7/1301.short	Dissecting transcription regulatory pathways through a new bacterial one-hybrid reporter system	binds to Rv2031 (hspX) promoter
Rv2035		2281614	2282102	+	NP_216551.1		Ligand-binding SRPBCC domain CalC	O53479_MYCTU	Uncharacterized protein	Activator of Hsp90 ATPase homologue 1-like C-terminal domain-containing protein		DOI: 10.1046/j.1365-2958.2002.02779.x	Evaluation of a nutrient starvation model of Mycobacterium tuberculosis persistence by gene and protein expression profiling	highly induced during starvation
												doi: 10.1107/S2053230X16017957	Crystal structure of the toxin Msmeg_6760, the structural homolog of Mycobacterium tuberculosis Rv2035, a novel type II toxin involved in the hypoxic response	The Mycobacterium smegmatis homolog of this gene, Msmeg_6760 is a toxin in a toxin-antitoxin system, where the antitoxin is Msmeg_6762, the homolog of Rv2034.
Rv2036		2282099	2282740	+	NP_216552.1		hypothetical protein	O53480_MYCTU	MDMPI_N domain-containing protein	Mycothiol-dependent maleylpyruvate isomerase metal-binding domain-containing protein	metal ion binding	DOI: 10.1046/j.1365-2958.2002.02779.x	Evaluation of a nutrient starvation model of Mycobacterium tuberculosis persistence by gene and protein expression profiling	induced during starvation
											up-regulated after 24h and 96h of starvation	DOI: 10.1016/j.ijbiomac.2020.03.037	Rv2037c, a stress induced conserved hypothetical protein of Mycobacterium tuberculosis, is a phospholipase: Role in cell wall modulation and intracellular survival	stress induced; has phospholipase activity; up-regulated under acidic and nutrient stress; enhances in vivo and ex vivo survival;
Rv2037c		2282747	2283721	-	NP_216553.1		lysophospholipase-like family protein	L0TB61_MYCTU	Lipid metabolism	Conserved transmembrane protein	stress induced
											Role in cell wall modulation and intracellular survival
											phospholipase activity
											resistance against various stresses and antibiotics
											modulates host immune response
											lipid metabolic process	DOI: 10.5588/ijtld.21.0117	Efflux pump gene expression study using RNA-seq in multidrug-resistant TB	overexpressed following exposure to kanamycin.
Rv2038c		2283723	2284796	-	NP_216554.1	rv2041c-rv2040c-rv2039c-rv2038c operon		O53482_MYCTU	Probable sugar-transport ATP-binding protein ABC transporter	Probable sugar-transport ATP-binding protein ABC transporter	ABC-type transporter activity	doi: 10.3390/biology9120443	The ATP-Binding Cassette (ABC) Transport Systems in Mycobacterium tuberculosis: Structure, Function, and Possible Targets for Therapeutics	mutant is essential for in vitro growth(?) Upregoulated under acidic and nutritive stress, under hypoxia, dormancy and anoxic conditions; showed influence for biofilm formation. This transporter is restricted to pathogenic species of the Mycobacterium genus
												DOI: 10.1186/s12864-021-07972-w	Comparison of carbohydrate ABC importers from Mycobacterium tuberculosis	Rv2038c-41c is an ABC transporter dedicated to carbohydrate uptake, one of 4 such systems in MTB. It exists only in pathogenic species of the Mycobacterium genus.
											ATP binding
Rv2039c		2284799	2285641	-	NP_216555.1			O53483_MYCTU	Probable sugar-transport integral membrane protein ABC transporter	Probable sugar-transport integral membrane protein ABC transporter I	Involved in interaction with host	doi: 10.3390/biology9120443	The ATP-Binding Cassette (ABC) Transport Systems in Mycobacterium tuberculosis: Structure, Function, and Possible Targets for Therapeutics	mutant is essential for in vitro growth(?) This transporter is restricted to pathogenic species of the Mycobacterium genus.
											transmembrane transport	https://doi.org/10.3390/biology9120443	The ATP-Binding Cassette (ABC) Transport Systems in Mycobacterium tuberculosis: Structure, Function, and Possible Targets for Therapeutics	mutant is essential for in vitro growth(?) Upregoulated under acidic and nutritive stress, under hypoxia, dormancy and anoxic conditions; showed influence for biofilm formation. This transporter is restricted to pathogenic species of the Mycobacterium genus.
Rv2040c		2285628	2286530	-	NP_216556.1		N-acetyl-D-glucosamine ABC transporter, permease protein 1	O53484_MYCTU	Probable sugar-transport integral membrane protein ABC transporter	Probable sugar-transport integral membrane protein ABC transporter	Involved in interaction with host	DOI: 10.1046/j.1365-2958.2003.03425.x	Genes required for mycobacterial growth defined by high density mutagenesis	knockout of this gene by transposon insertion resulted in lower frequency of the mutated clone, in an infection of mouse spleen with a pool of clones with random insertions, in comparison to its frequency when the pool is grown in vitro. Therefore it is speculated that this gene is important for in host survival.
											transmembrane transport	https://bmcgenomics.biomedcentral.com/articles/10.1186/s12864-021-07972-w	Comparison of carbohydrate ABC importers from Mycobacterium tuberculosis	Rv2038c-41c is an ABC transporter dedicated to carbohydrate uptake, one of 4 such systems in MTB. It exists only in pathogenic species of the Mycobacterium genus.
Rv2041c		2286527	2287846	-	NP_216557.1		N-acetyl-D-glucosamine ABC transporter, substrate-binding protein	O53485_MYCTU	Probable sugar-binding lipoprotein	Probable sugar-binding lipoprotein	survival of the bacterium in the host	https://doi.org/10.1111/j.1365-3083.2009.02324.x	Identification of Rv2041c, a Novel Immunogenic Antigen from Mycobacterium tuberculosis with Serodiagnostic Potential	immunogenic antigen with serodiagnostic potential
											survival of the bacterium in low pH and hypoxia	doi: 10.3390/biology9120443	The ATP-Binding Cassette (ABC) Transport Systems in Mycobacterium tuberculosis: Structure, Function, and Possible Targets for Therapeutics	mutant is essential for in vitro growth(?) Upregoulated under acidic and nutritive stress, under hypoxia, dormancy and anoxic conditions; showed influence for biofilm formation. This transporter is restricted to pathogenic species of the Mycobacterium genus. Related to high levels of TNF-α, IL-6 and IL-12p40 in bovine macrophages and induced an increase in the secretion of IFN-γ and TNF-α in lymp…
												DOI: https://doi.org/10.4167/jbv.2009.39.3.183	Characterization of Immune Responses to Mycobacterium tuberculosis Rv2041c Protein	Rv2041c induces a strong cellular immune response.
												https://doi.org/10.1111/j.1365-3083.2009.02324.x ; https://scholarworks.bwise.kr/skku/handle/2021.sw.skku/76340	Identification of Rv2041c, a Novel Immunogenic Antigen from Mycobacterium tuberculosis with Serodiagnostic Potential	serum from TB patients showed positive antibody responses to Rv2041c. Rv2041c can be used to increase assay sensitivity in serodiagnosis of M. tuberculosis infection.
												DOI: 10.1099/jmm.0.2008/001545-0	Differentially expressed genes in Mycobacterium tuberculosis H37Rv under mild acidic and hypoxic conditions	this gene had increased expression under mild acidic and hypoxic conditions
Rv2042c		2287884	2288681	-	NP_216558.1	Rv2042c-Rv2043c-Rv2044c operon (https://www.nature.com/articles/s41598-018-22883-9)	Putative uncharacterized protein BCG_2061c	O53486_MYCTU	Conserved protein	Conserved protein	Unknown	DOI: 10.1128/mBio.02133-16	Comprehensive Essentiality Analysis of the Mycobacterium tuberculosis Genome via Saturating Transposon Mutagenesis	All genes in delX were annotated as non-essential in this study, meaning, that knocking them down has no effect on in vitro growth.
												https://doi.org/10.1111/j.1742-4658.2007.06241.x ; PubMed:18201201	Characterization of Mycobacterium tuberculosis nicotinamidase/pyrazinamidase	enzymatic characterization of the protein encoded by this gene.
												doi: 10.1016/j.meegid.2022.105288	Intra-host genetic population diversity: Role in emergence and persistence of drug resistance among Mycobacterium tuberculosis complex minor variants	High confidence PZA-resistance mutations in pncA were identified among intrahost minor sub-populations in 197 different strains (2.43%) belonging to vars africanum, bovis, caprae, microti, orygis and pinnipedii.
Rv2043c	pncA	2288681	2289241	-	NP_216559.1		Nicotinamidase (EC 3.5.1.19) @ Pyrazinamidase	PNCA_MYCTU	Catalyzes the deamidation of nicotinamide (NAM) into nicotinate.	Nicotinamidase/pyrazinamidase	Catalyzes the deamidation of nicotinamide (NAM) into nicotinate; Catalyzes the activation of the first-line antituberculous drug pyrazinamide (PZA) by converting it into the active form, pyrazinoic acid	doi: 10.5578/mb.20229801	Investigation of pncA, rpsA and panD Gene Mutations Associated with Resistance in Pyrazinamide-Resistant Mycobacterium tuberculosis Isolates and Spoligotyping	many PZA resistant isolates have mutations in pncA
									Is involved in the activation of the first-line antituberculous drug pyrazinamide (PZA) by converting it into the active form, pyrazinoic acid.			doi: 10.2147/IDR.S361635	Characterization of Fluoroquinolone-Resistant and Multidrug-Resistant Mycobacterium tuberculosis Isolates Using Whole-Genome Sequencing in Tianjin, China	mutations in pncA are the primary cause of pyrazinamide resistance
									Likely functions in the cyclical salvage pathway for production of NAD from nicotinamide (By similarity).			doi: 10.2147/IDR.S230774. eCollection 2020.	Pyrazinamide Resistance in Multidrug-Resistant Mycobacterium tuberculosis Clinical Isolates in Southern China	2 strains were found with mutations in Rv2044c that are PZA resistance, but this is a very weak evidence.
Rv2044c		2289282	2289599	-	NP_216560.1		putative membrane protein	O53487_MYCTU	Uncharacterized protein	DUF2784 domain-containing protein	operon of pncA
Rv2045c	lipT	2289685	2291220	-	NP_216561.1		Probable carboxylesterase LipT (EC 3.1.1.-)	O53488_MYCTU	Carboxylic ester hydrolase	Carboxylic ester hydrolase	hydrolase activity
											Converts unknown esters to corresponding free acid and alcohol
