## Supplementary material for "Prolonged survival of a patient with active MDR-TB HIV co-morbidity: Insights from a Mycobacterium tuberculosis strain with a unique genomic deletion": Supp_Table_S4

### Sheet: Pathogen detection cluster
#Organism group	Isolate	BioSample	Sample name	SRA	Strain	Isolate identifiers	Create date	Location	Isolation source	Isolation type	Min-same	Min-diff	Assembly	Organism	collected by	collection date	geographic location	host	host disease	latitude and longitude	Title	INSDC center name
Mycobacterium tuberculosis	PDT000090827.1	SAMEA1016008	0812J-sc-2011-09-07T13:19:30Z-1276494	ERS053674	0812J	"0812J","0812J-sc-2011-09-07T13:19:30Z-1276494","ERS053674"	2015-10-17T16:12:11Z	Russia	not known	clinical	9		GCA_001376495.1	Mycobacterium tuberculosis		2009	Russia	Homo sapiens				Wellcome Sanger Institute
Mycobacterium tuberculosis	PDT000089117.1	SAMEA1403736	1837Y-sc-2012-02-21T11:37:40Z-1364804	ERS096442	1837Y	"1837Y","1837Y-sc-2012-02-21T11:37:40Z-1364804","ERS096442"	2015-10-16T18:33:11Z	Russia	not known	clinical	5		GCA_001323345.1	Mycobacterium tuberculosis		2009	Russia	Homo sapiens				Wellcome Sanger Institute
Mycobacterium tuberculosis	PDT000091319.1	SAMEA1469497	0358Q-sc-2012-04-10T09:16:42Z-1397828	ERS124838	0358Q	"0358Q","0358Q-sc-2012-04-10T09:16:42Z-1397828","ERS124838"	2015-10-17T20:26:01Z	Russia	not known	clinical	5		GCA_001386335.1	Mycobacterium tuberculosis		2008	Russia	Homo sapiens				Wellcome Sanger Institute
Mycobacterium tuberculosis	PDT000173206.2	SAMEA2533380	ERS456782	ERS456782		"9406-05","ERS456782"	2016-12-18T17:30:37Z							Mycobacterium tuberculosis complex sp.							WGS of MTBC isolates	FORSCHUNGSZENTRUM BORSTEL
Mycobacterium tuberculosis	PDT000173151.2	SAMEA2534314	ERS457716	ERS457716		"6844-06","ERS457716"	2016-12-18T17:30:27Z							Mycobacterium tuberculosis complex sp.							WGS of MTBC isolates	FORSCHUNGSZENTRUM BORSTEL
Mycobacterium tuberculosis	PDT000173162.2	SAMEA2534492	ERS457894	ERS457894		"10812-03","ERS457894"	2016-12-18T17:30:29Z							Mycobacterium tuberculosis complex sp.							WGS of MTBC isolates	FORSCHUNGSZENTRUM BORSTEL
Mycobacterium tuberculosis	PDT000033635.1	SAMN02414880	BTB07-234	SRS543539	BTB07-234	"BTB07-234","SRS543539"	2014-06-13T15:19:49Z	Sweden	sputum	clinical	0		GCA_000705985.1	Mycobacterium tuberculosis BTB07-234		2007	Sweden	Homo sapiens
Mycobacterium tuberculosis	PDT000033634.1	SAMN02414889	BTB07-314	SRS543518	BTB07-314	"BTB07-314","SRS543518"	2014-06-13T15:19:17Z	Sweden	sputum	clinical	0		GCA_000705965.1	Mycobacterium tuberculosis BTB07-314		2007	Sweden	Homo sapiens
Mycobacterium tuberculosis	PDT000028037.1	SAMN02584649	MD15770	SRS555885	MD15770	"MD15770","SRS555885"	2014-04-30T00:39:15Z	Moldova: Chisinau	unknown	clinical	4		GCA_000650835.1	Mycobacterium tuberculosis MD15770		2010-10-27	Moldova: Chisinau	Homo sapiens
Mycobacterium tuberculosis	PDT000034152.1	SAMN02628507	Iran18	SRS560060	NRITLD18	"Iran18","NRITLD18","SRS560060"	2014-06-24T20:48:18Z	Iran	unknown	clinical	13		GCA_000711645.1	Mycobacterium tuberculosis NRITLD18		2012-07-01	Iran	Homo sapiens
Mycobacterium tuberculosis	PDT000865203.1	SAMN12325235	2-0052P6C4		2-0052P6C4	"2-0052P6C4"	2020-10-20T18:39:28Z	Moldova	lung	clinical	4		GCA_014900115.1	Mycobacterium tuberculosis	Phthisiopneumology Institute	missing	Moldova	Homo sapiens	tuberculosis	missing
Mycobacterium tuberculosis	PDT000896262.1	SAMN15963001	Mycobacterium tuberculosis strain 2044 from Omsk, Russia		2044	"2044","Mycobacterium tuberculosis strain 2044 from Omsk, Russia"	2020-11-20T18:01:25Z	Russia: Omsk	sputum	clinical	14		GCA_015627275.1	Mycobacterium tuberculosis	Department of Epidemiology, Omsk State Medical University	2015	Russia: Omsk	Homo sapiens	Pulmonary TB	54.9884804 N 73.32423620 E
Mycobacterium tuberculosis	PDT001195435.1	SAMN23441947	SPB_PI_Mtb_703		SPB_PI_Mtb_703	"SPB_PI_Mtb_703"	2021-12-02T04:35:50Z	Russia:Omsk	sputum	clinical	20		GCA_021026275.1	Mycobacterium tuberculosis	Department of Epidemiology, Omsk State Medical University	2015	Russia:Omsk	Homo sapiens	tuberculosis	54.9884804 N 73.32423620 E
Mycobacterium tuberculosis	PDT001304397.1	SAMN28053287	Mr.X 10b-10	SRS12865561	2.2.1 Beijing	"2.2.1 Beijing","Isolate_104","SRS12865561"	2022-05-10T20:32:00Z	Israel	sputum	clinical	5			Mycobacterium tuberculosis		2010	Israel	Homo sapiens	tuberculosis
