## Supplementary material for "Prolonged survival of a patient with active MDR-TB HIV co-morbidity: Insights from a Mycobacterium tuberculosis strain with a unique genomic deletion": Supp_Table_S6

### Sheet: MIC Thresholds for DST
Drug/ Drug concentration (µg/ml)	Borderline (B) µg/ml	Resistant = RR4 µg/ml	Highly Resistant µg/ml
Isoniazid	0.05	0.1	0.2
Streptomycin	7.5	15	30
Ethambutol	1.6	3.2	6.4
Rifampicin	8	16	32
Ciprofloxacin	1.6	3.2	6.4
Clarithromycin	6	12	24
Capreomycin	14	28	56
Cycloserine	12	24	48
Ethionamide	10	20	40
Ofloxacin	1.25	2.5	5
Clofazimine	17.5	35	70
Amikacin	7.5	15	30
Pyrazinamide	-	-	66
